# Predicting long term clinical outcomes in Parkinson’s Disease using short term rating scales

**DOI:** 10.64898/2026.03.27.26349548

**Authors:** Matthew Burnell, Cristina Gonzalez-Robles, Marie-Louise Zeissler, Michèle Bartlett, Caroline S Clarke, Carl Counsell, Michele T. Hu, Tom Foltynie, Camille B Carroll, Michael Lawton, James Carpenter, Yoav Ben-Shlomo, the EJS-ACT PD Consortium

**Author notes:** **Corresponding Author:** Matthew Burnell, MRC CTU 90 High Holborn 2nd Floor, London, WC1V 6LJ, United Kingdom; 0044 7868 163181.

## Abstract

**Background:** Most trials of Parkinson’s disease (PD) measure progression over a short to medium time-period using continuous rating scales that may be hard to interpret and less meaningful for patients. There is a lack of evidence connecting changes in these scales to changes in outcomes important to patients.

**Objectives:** We present causal modelling to translate the causal, short-term disease-modifying treatment effects on functional rating scales to the 10-year risk of serious clinical progression milestones.

**Methods:** We selected four important clinical milestones of disease progression from the Oxford Parkinson’s Disease Centre “Discovery” cohort: dementia, any falls, frequent falls, and mortality. We proposed a causal framework for our research objectives so we could model the potential impact of a 30% reduction in disease progression slopes (“treatment effect”) using the summation of parts I and II of the Movement Disorders Society Unified Parkinson’s Disease Rating Scale (*UPDRS12)*. This outcome was regressed on time to milestone using flexible parametric survival models. Marginal predictions of survival and survival difference at year 10 were then calculated for the Discovery cohort, and a counterfactual cohort applying the treatment effect to estimate the relative and absolute reductions for the four clinical milestones.

**Results:** The model increase in risk for each unit change in the *UPDRS12* were as follows: dementia hazard ratio (HR)=1.52 (95% Confidence Interval (CI) 1.36-1.70), any falls HR=1.37 (95% CI 1.29-1.46), frequent falls HR=1.68 (95% CI 1.49-1.89), mortality=1.29 (95% CI 1.17-1.42). These models led to marginal predictions of absolute reductions, when the progression was reduced by 30%, between 4.0% (mortality) and 7.5% (frequent falls) at 10 years follow up.

**Conclusions:** We have demonstrated how a treatment effect in a trial specified in terms of a progression change of a rating scale can be contextualised into a long-term reduction in the probability of clinically relevant milestones. Whilst we have used PD as our exemplar, we believe this methodological approach is generalisable to other chronic progressive diseases where trials are often limited to a relatively short follow-up period and use some scalar measure of progression, but significant clinical milestones usually take longer to be observed.

**WHAT IS NEW?:** *Key findings:* A clinically significant reduction in Parkinson’s progression, as targeted in a major new multi-arm multi-stage trial, could result in absolute reductions for key “milestone” events dementia, falls and mortality of between 4-7.5% after 10 years

*What this adds to what is known?:* We have shown how one could model the relationship between changes to a short-term measure of disease progression and significant long-term outcomes (“milestones”) providing meaningful context for participants, triallists and funders alike concerning the treatment effect of a disease-modifying therapy (DMT).

*What is the implication and what should change now?:* This method could be applied to the DMT trialled for any chronic progressive diseases where the important clinical outcomes are typically not observed within the trial’s duration
