## Supplement 4 for "Predicting long term clinical outcomes in Parkinson’s Disease using short term rating scales"

### Sheet: Sheet1
		Sample or subsample	n	mean UPDRS12 slope
		All	956	2.08
		Died	193	2.49
		Died before year 3	28	2.54
		Died after year 3	165	2.48
		Died before year 3 - visit 1 only	18	2.24
		Died before year 3 - visit 1 and 2	10	3.09
		Alive	763	1.97
		Alive at year 3	928	2.06
		Alive - baseline only	101	2.13
		Alive -missing any one of visit 1, 2 or 3	192	2.08
		Alive - not missing visit 1, 2 or 3	464	1.99
